# Specific methylation marks in promoter regions are associated to the pathogenic process of Chronic Chagas disease Cardiomyopathy by modifying transcription factor binding patterns

**DOI:** 10.1101/2021.12.20.21267972

**Authors:** Pauline Brochet, Barbara Ianni, Laurie Laugier, Amanda Farage Frade, João Paulo Silva Nunes, Priscila Camillo Teixeira, Charles Mady, Ludmila Rodrigues Pinto Ferreira, Quentin Ferré, Ronaldo Honorato Barros Santos, Andreia Kuramoto, Sandrine Cabantous, Samuel Steffen, Antonio Noedir Stolf, Pablo Pomerantzeff, Alfredo Inacio Fiorelli, Edimar A Bocchi, Cristina Wide Pissetti, Bruno Saba, Darlan da Silva Cândido, Fabrício Dias, Marcelo Sampaio, Fabio Antônio Gaiotto, José Antonio Marin-Neto, Abílio Fragata, Ricardo Costa Fernandes Zaniratto, Sergio Siqueira, Giselle de lima Peixoto, Vagner Oliveira-Carvalho Rigaud, Fernando Bacal, Paula Buck, Rafael Almeida Ribeiro, Hui Tzu Lin-Wang, José Antonio Marin-Neto, André Schmidt, Martino Martinelli, Mario Hiroyuki Hirata, Eduardo Donadi, Alexandre Costa Pereira, Virmondes Rodrigues, Denis Puthier, Jorge Kalil, Lionel Spinelli, Edecio Cunha-Neto, Christophe Chevillard

## Abstract

Chagas disease, caused by *Trypanosoma cruzi*, is an endemic parasitical disease of Latin America, affecting 7 million people. Although most patients are asymptomatic, 30% develop complications, including Chronic Chagasic Cardiomyopathy (CCC), which ranges from moderate to severe stages depending on the cardiac ejection fraction. The pathogenic process remains poorly understood, although genetic and epigenetic factors have already been proposed.

Based on bulk RNA-seq and EPIC methylation data, we investigated the genetic and epigenetic deregulations present in the moderate and severe stages of CCC. We identified 4 main biological processes associated with the pathology development, including immune response, ion transport, cardiac muscle processes and nervous system. An in-depth study of the transcription factors binding sites in the differentially methylated regions corroborated the importance of these processes. We also conducted a methylation study on blood to identify potential biomarkers for CCC. Our data revealed 198 differentially methylated positions (DMPs) that could serve as biomarkers of the disease, of which 61 are associated with disease severity.
