## Supplementary material for "Specific methylation marks in promoter regions are associated to the pathogenic process of Chronic Chagas disease Cardiomyopathy by modifying transcription factor binding patterns": Supplementary table 10.xlsx

### Sheet: Ologram_papier
Supplementary table 10. List of transcription factor and transcription factor complexes testing against our DMRs
Transcription factor	S (summed of overlap bp)	log2(Fold change)	P-value	Corrected p-value	Number of transcription factor
ARID3A	347	0.59343	0.1959	0.257225217391304	1
ATF2	287	0.33537	0.2826	0.328250769230769	1
ATF3	80	1.2863	0.1051	0.176334444444444	1
BACH1	212	1.14356	0.07791	0.14523962962963	1
BACH2	290	1.38316	0.09077	0.163169880952381	1
BATF	788	0.74701	0.09872	0.17119625	1
BCL11A	823	0.8904	0.05134	0.104761351351351	1
BCL3	395	-0.01193	0.4395	0.462647222222222	1
BCL6	1870	1.34569	0.005784	0.0203112558139535	1
BCLAF1	2312	1.41919	0.0007116	0.0033578625	1
BHLHE40	1413	0.81637	0.05423	0.10721	1
BRCA1	0	0	1	1	1
BRD2	191	1.20657	0.1259	0.202243617021277	1
BRD3	4	-3.95443	0.1705	0.229870535714286	1
BRD4	3090	1.34743	0.0007932	0.00362949090909091	1
CBFB	1597	0.93915	0.01437	0.0387476785714286	1
CDK7	1269	1.57051	0.01127	0.0333680392156863	1
CDK8	142	0.40612	0.2651	0.31273515625	1
CDK9	60	-0.31092	0.4106	0.446047482014388	1
CEBPB	0	0	0.09631	0.169313139534884	1
CEBPZ	0	0	0.1517	0.218159047619048	1
CHD1	0	0	1	1	1
CHD2	4	-3.28799	0.1638	0.228439449541284	1
CREB1	486	0.67698	0.1649	0.228439449541284	1
CREM	672	0.83317	0.07397	0.14076975	1
CTCF	981	0.64367	0.1187	0.192727956989247	1
CUX1	58	0.88897	0.1474	0.214303846153846	1
E2F4	0	0	1	1	1
EBF1	2389	1.49075	0.0002788	0.00135802580645161	1
EED	2777	1.2849	1.648e-05	8.29493333333333e-05	1
EGR1	309	1.32637	0.04593	0.09720625	1
ELF1	1256	1.21826	0.01211	0.0351655769230769	1
ELK1	0	0	1	1	1
EP300	126	0.18066	0.3331	0.375358955223881	1
ERG	1599	1.63826	0.0008534	0.0037901	1
ESRRA	105	1.02915	0.131	0.206052083333333	1
ETS1	181	1.09012	0.1112	0.184518681318681	1
ETV6	821	1.15486	0.02489	0.056945303030303	1
EZH2	766	1.53894	0.01423	0.0387476785714286	1
FANCL	0	0	1	1	1
FLI1	242	1.45976	0.08444	0.155493170731707	1
FOS	4	-2.68426	0.4546	0.473236054421769	1
FOXM1	31	-1.76813	0.3484	0.389691851851852	1
FOXP1	0	0	0.4853	0.4872	1
GABPA	1811	1.53009	0.001192	0.00514262857142857	1
GATA1	0	0	1	1	1
GATA2	101	0.25563	0.2989	0.341923484848485	1
GATA3	1611	1.57146	0.00272	0.0108084210526316	1
GTF2F1	914	1.42725	0.009695	0.0304988541666667	1
HCFC1	577	1.59969	0.01403	0.0387476785714286	1
HSF1	24	0.26448	0.209	0.270264406779661	1
IKZF1	195	1	0.1348	0.209843298969072	1
IRF3	4	-2.82171	0.4864	0.4872	1
IRF4	1636	1.6592	0.002551	0.0107000277777778	1
JUNB	359	0.78304	0.1429	0.214303846153846	1
JUND	4	-0.81762	0.221	0.275760655737705	1
KDM6B	68	-1.35606	0.2565	0.307392857142857	1
KLF5	539	1.50209	0.03814	0.0834657971014493	1
LMO2	554	1.75118	0.02353	0.054662	1
LYL1	143	0.73512	0.1853	0.247613274336283	1
MAFF	0	0	1	1	1
MAFK	899	1.05196	0.04046	0.087278	1
MAX	1277	1.21814	0.01687	0.0439201724137931	1
MAZ	228	2.3863	0.02302	0.054662	1
MED1	557	1.05938	0.08851	0.16102421686747	1
MEF2A	53	-0.87526	0.468	0.477486486486486	1
MEF2B	0	0	0.2988	0.341923484848485	1
MEF2C	0	0	0.07458	0.14076975	1
MEIS1	31	-0.96085	0.4412	0.462647222222222	1
MTA3	268	-0.03489	0.4219	0.455049285714286	1
MXI1	19	0.94342	0.1367	0.210629591836735	1
MYB	1910	1.48389	0.002658	0.0108084210526316	1
MYC	1313	1.67124	0.008596	0.0282173043478261	1
NCOR	0	0	0.2463	0.2975304	1
NCOR2	0	0	0.2622	0.311749606299213	1
NFATC1	54	-2.0038	0.1592	0.224665420560748	1
NFE2	0	0	1	1	1
NFIC	433	0.06153	0.3974	0.438010218978102	1
NFYA	4	-2.21257	0.4872	0.4872	1
NFYB	293	0.80278	0.1686	0.229356756756757	1
NOTCH1	1016	1.20046	0.01491	0.0394984210526316	1
NR2C2	0	0	1	1	1
NR3C1	131	-0.1356	0.4313	0.458635915492958	1
NRF1	4	-4.12267	0.2105	0.270264406779661	1
OCA2	540	0.78463	0.1185	0.192727956989247	1
PAX5	1277	1.41436	0.005594	0.0201117619047619	1
PBX3	770	1.1548	0.03322	0.0748689552238806	1
PML	351	-0.19927	0.4607	0.473236054421769	1
POU2F2	1637	0.9179	0.02187	0.0541372131147541	1
PPARG	0	0	1	1	1
RAD21	35	-1.37295	0.2409	0.293354032258065	1
RARA	375	0.99225	0.1034	0.175431460674157	1
RB1	0	0	1	1	1
RBPJ	972	1.73875	0.007996	0.0274408181818182	1
RCOR1	0	0	1	1	1
RELA	1241	0.88064	0.04635	0.09720625	1
REST	324	0.52197	0.2143	0.271926890756302	1
RFX5	0	0	1	1	1
RNF2	263	0.99289	0.09643	0.169313139534884	1
RUNX	0	0	1	1	1
RUNX1	2052	1.19864	0.008472	0.0282173043478261	1
RUNX3	2092	1.07678	0.004667	0.0171882195121951	1
RXR	291	0.85118	0.1455	0.214303846153846	1
RXRA	4	-4.06501	0.09977	0.17119625	1
SIN3A	0	0	1	1	1
SIX5	0	0	0.3565	0.395819852941176	1
SMAD5	183	-0.69395	0.2825	0.328250769230769	1
SMC1A	283	0.75578	0.1577	0.224648113207547	1
SMC3	0	0	0.4054	0.443589855072464	1
SOX11	0	0	1	1	1
SP1	986	1.4314	0.0107	0.0329734693877551	1
SPI1	1457	1.53305	0.003696	0.0139524	1
SPIB	868	1.4585	0.02142	0.053907	1
SREBF1	0	0	1	1	1
SREBF2	0	0	1	1	1
SRF	176	0.44508	0.2213	0.275760655737705	1
STAG1	0	0	0.05467	0.10721	1
STAT1	105	0.54012	0.2228	0.275760655737705	1
STAT3	749	1.00112	0.04734	0.0979224657534247	1
STAT5A	47	-1.6534	0.2291	0.281252845528455	1
STAT5B	231	3.72247	0.01271	0.0362115094339623	1
SUPT20H	0	0	1	1	1
SUZ12	0	0	1	1	1
TAF1	876	0.87401	0.06563	0.127052948717949	1
TAL1	798	0.9499	0.05464	0.10721	1
TAL1_SCL	0	0	1	1	1
TARDBP	2314	0.95872	0.02242	0.0546035483870968	1
TBL1XR1	0	0	1	1	1
TBP	246	0.24708	0.3135	0.355928571428571	1
TBX21	2271	1.15326	0.003538	0.0136984102564103	1
TCF12	1286	0.91672	0.0233	0.054662	1
TCF3	1333	1.16651	0.01123	0.0333680392156863	1
TCF7	215	0.74066	0.13	0.206052083333333	1
TP53	0	0	1	1	1
TRIM22	1347	1.0661	0.03735	0.0829389705882353	1
UBTF	0	0	1	1	1
USF1	64	0.88897	0.1476	0.214303846153846	1
USF2	78	0.91594	0.1444	0.214303846153846	1
WRNIP1	0	0	1	1	1
YY1	1526	1.18468	0.009058	0.0291012340425532	1
ZBED1	100	-0.73483	0.4303	0.458635915492958	1
ZBTB33	0	0	0.2112	0.270264406779661	1
ZEB1	570	1.65601	0.01791	0.0458374576271186	1
ZFP36	348	0.56938	0.1919	0.254183333333333	1
ZFX	0	0	1	1	1
ZNF143	0	0	0.4594	0.473236054421769	1
ZNF207	770	0.62666	0.1394	0.212620202020202	1
ZNF274	0	0	1	1	1
ZNF335	0	0	1	1	1
ZNF384	131	0.78816	0.1679	0.229356756756757	1
ZZZ3	0	0	1	1	1
CBFB	2377	3.7426	1.086e-06	1.086e-06	2
EED	3662	4.12534	2.851e-07	2.86249596774194e-07	2
EBF1 + EED	2788	7.81858	8.748e-08	8.81883400809717e-08	3
BCL6 + BRD4 + GATA3	1628	10.49256	3.022e-10	3.05885365853659e-10	4
BCLAF1 + EBF1 + EED	2346	11.19599	1	1	4
BRD4 + EED + ERG	1768	9.98882	3.188e-12	3.24004897959184e-12	4
BRD4 + MYC + TBX21	1351	10.39981	1	1	4
BCL6 + BRD4 + EBF1 + GATA3	1426	10.47776	1	1	5
BCLAF1 + BRD4 + MYC + TBX21	1056	10.04439	1	1	5
BCLAF1 + BRD4 + MYC + YY1	871	9.76653	1	1	5
BCLAF1 + BRD4 + RBPJ + TBX21	1047	10.03205	1	1	5
BCLAF1 + EBF1 + EED + TCF3	1678	10.71253	1	1	5
BCLAF1 + EED + RUNX3 + TCF3	1744	10.76818	1	1	5
BRD4 + EBF1 + EED + ERG	1574	10.62022	1	1	5
BRD4 + EED + ERG + EZH2	521	9.02514	1	1	5
BRD4 + MYC + RBPJ + TBX21	849	9.72962	1	1	5
BCL6 + BRD4 + EBF1 + GATA3 + MYB	1333	10.38046	1	1	6
BCL6 + BRD4 + GATA3 + NOTCH1 + PAX5	775	9.59805	1	1	6
BCLAF1 + BRD4 + EBF1 + RBPJ + TBX21	956	9.90087	1	1	6
BCLAF1 + BRD4 + EED + MYC + YY1	821	9.68124	1	1	6
BCLAF1 + BRD4 + MYC + RBPJ + TBX21	607	9.24555	1	1	6
BCLAF1 + BRD4 + MYC + TBX21 + YY1	740	9.53138	1	1	6
BCLAF1 + EBF1 + EED + PAX5 + RUNX3	1649	10.68738	1	1	6
BCLAF1 + EBF1 + EED + RUNX3 + TCF3	1497	10.54786	1	1	6
BCLAF1 + EED + RUNX3 + TBX21 + TCF3	1541	10.58965	1	1	6
BRD4 + EBF1 + EED + ERG + GTF2F1	1016	9.98868	1	1	6
BRD4 + EED + GABPA + NOTCH1 + YY1	1117	10.12541	1	1	6
EED + ELF1 + ERG + RUNX1 + SPI1	1165	10.18611	1	1	6
EED + ELF1 + RUNX1 + RUNX3 + SPI1	1141	10.15608	1	1	6
BCL6 + BRD4 + EBF1 + EZH2 + GATA3 + MYB	440	8.78136	1	1	7
BCLAF1 + BRD4 + EED + MYC + TCF3 + YY1	651	9.34651	1	1	7
BCLAF1 + CBFB + EED + RUNX3 + TBX21 + TCF3	1392	10.44294	1	1	7
BCLAF1 + EBF1 + EED + PAX5 + RUNX3 + TCF3	1434	10.48583	1	1	7
BRD4 + EBF1 + EED + ERG + GTF2F1 + HCFC1	655	9.35535	1	1	7
BRD4 + EED + ELF1 + GABPA + NOTCH1 + YY1	908	9.82655	1	1	7
BRD4 + EED + MYB + RUNX1 + TBX21 + YY1	1082	10.07948	1	1	7
BRD4 + GATA3 + IRF4 + MYB + MYC + NOTCH1	742	9.53528	1	1	7
EED + ELF1 + ERG + RUNX1 + RUNX3 + SPI1	1048	10.03342	1	1	7
BCL6 + BRD4 + EBF1 + EZH2 + GATA3 + MYB + MYC	423	8.72451	1	1	8
BCLAF1 + BRD4 + EBF1 + EED + IRF4 + MYB + TBX21	1267	10.3072	1	1	8
BCLAF1 + BRD4 + EED + MYC + RUNX3 + TCF3 + YY1	643	9.32867	1	1	8
BCLAF1 + BRD4 + EED + RUNX1 + RUNX3 + TBX21 + YY1	1275	10.31628	1	1	8
BCLAF1 + CBFB + EED + ELF1 + RUNX3 + TBX21 + TCF3	938	9.87344	1	1	8
BCLAF1 + EBF1 + EED + MAX + PAX5 + RUNX3 + TCF3	900	9.81378	1	1	8
BRD4 + CDK7 + GATA3 + IRF4 + MYB + MYC + NOTCH1	736	9.52356	1	1	8
BRD4 + EBF1 + EED + ELF1 + GTF2F1 + HCFC1 + SPI1	690	9.43045	1	1	8
BRD4 + EBF1 + EED + ERG + GTF2F1 + HCFC1 + SPI1	597	9.22159	1	1	8
BRD4 + EED + ELF1 + ERG + GABPA + NOTCH1 + YY1	818	9.67596	1	1	8
BRD4 + EED + MYB + RUNX1 + RUNX3 + TBX21 + YY1	994	9.9571	1	1	8
BCL6 + BRD4 + EBF1 + EZH2 + GATA3 + IRF4 + MYB + MYC	416	8.70044	1	1	9
BCLAF1 + BRD4 + EBF1 + EED + ERG + IRF4 + MYB + TBX21	950	9.89178	1	1	9
BCLAF1 + BRD4 + EBF1 + EED + RUNX1 + RUNX3 + TBX21 + YY1	1167	10.18859	1	1	9
BCLAF1 + BRD4 + EED + MYB + MYC + RUNX3 + TCF3 + YY1	626	9.29002	1	1	9
BCLAF1 + CBFB + EED + ELF1 + RUNX3 + TBX21 + TCF3 + YY1	824	9.6865	1	1	9
BRD4 + CBFB + EBF1 + ERG + EZH2 + IRF4 + PAX5 + RUNX1	323	8.33539	1	1	9
BRD4 + CDK7 + EED + MYB + RUNX1 + RUNX3 + TBX21 + YY1	894	9.80413	1	1	9
BRD4 + CDK7 + GABPA + GATA3 + IRF4 + MYB + MYC + NOTCH1	734	9.51964	1	1	9
BRD4 + EBF1 + EED + ELF1 + ERG + GTF2F1 + HCFC1 + SPI1	520	9.02237	1	1	9
BRD4 + EBF1 + EED + ELF1 + EZH2 + GTF2F1 + HCFC1 + SPI1	278	8.11894	1	1	9
BCL6 + BCLAF1 + BRD4 + EBF1 + EED + RUNX1 + RUNX3 + TBX21 + YY1	961	9.90839	1	1	10
BCL6 + BRD4 + CDK7 + EBF1 + EZH2 + GATA3 + IRF4 + MYB + MYC	397	8.633	1	1	10
BCLAF1 + BRD4 + EBF1 + EED + ERG + IRF4 + MYB + TBX21 + YY1	882	9.78463	1	1	10
BCLAF1 + CBFB + EBF1 + EED + IRF4 + PAX5 + RUNX3 + TBX21 + TCF3	1189	10.21553	1	1	10
BRD4 + CBFB + EBF1 + ERG + EZH2 + IRF4 + PAX5 + RUNX1 + SPI1	271	8.08215	1	1	10
BRD4 + CBFB + EBF1 + ERG + EZH2 + IRF4 + PAX5 + RUNX1 + TCF3	307	8.26209	1	1	10
BRD4 + CDK7 + EBF1 + EED + MYB + RUNX1 + RUNX3 + TBX21 + YY1	893	9.80252	1	1	10
BCL6 + BCLAF1 + BRD4 + CDK7 + EBF1 + EED + RUNX1 + RUNX3 + TBX21 + YY1	771	9.59059	1	1	11
BCL6 + BRD4 + CDK7 + EBF1 + EZH2 + GATA3 + IRF4 + MYB + MYC + TBX21	354	8.46761	1	1	11
BCLAF1 + BRD4 + CBFB + EBF1 + EED + IRF4 + PAX5 + RUNX3 + TBX21 + TCF3	1177	10.2009	1	1	11
BCLAF1 + BRD4 + CDK7 + EBF1 + EED + ERG + IRF4 + MYB + TBX21 + YY1	780	9.60733	1	1	11
BCLAF1 + BRD4 + CDK7 + EBF1 + EED + MYB + RUNX1 + RUNX3 + TBX21 + YY1	855	9.73978	1	1	11
BCLAF1 + BRD4 + EBF1 + EED + ELF1 + EZH2 + GTF2F1 + HCFC1 + SPI1 + TCF3	258	8.01123	1	1	11
BCLAF1 + CBFB + EBF1 + EED + GABPA + IRF4 + PAX5 + RUNX3 + TBX21 + TCF3	998	9.9629	1	1	11
BRD4 + CBFB + EBF1 + ERG + EZH2 + IRF4 + MYB + PAX5 + RUNX1 + TCF3	250	7.96578	1	1	11
BRD4 + CBFB + EBF1 + ERG + IRF4 + MYB + PAX5 + RUNX1 + RUNX3 + TCF3	874	9.77149	1	1	11
BCL6 + BCLAF1 + BRD4 + CDK7 + EBF1 + EED + MYC + RUNX1 + RUNX3 + TBX21 + YY1	667	9.38154	1	1	12
BCL6 + BCLAF1 + BRD4 + CDK7 + EED + GABPA + MYB + MYC + RUNX1 + RUNX3 + TBX21	722	9.49586	1	1	12
BCL6 + BRD4 + CDK7 + EBF1 + EZH2 + GATA3 + IRF4 + MYB + MYC + RUNX1 + TBX21	345	8.43045	1	1	12
BCLAF1 + BRD4 + CBFB + EBF1 + EED + IRF4 + PAX5 + RUNX3 + TBX21 + TCF3 + YY1	952	9.89482	1	1	12
BCLAF1 + BRD4 + CBFB + EBF1 + ERG + IRF4 + MYB + PAX5 + RUNX1 + RUNX3 + TCF3	862	9.75154	1	1	12
BCLAF1 + BRD4 + CDK7 + EBF1 + EED + ERG + HCFC1 + IRF4 + MYB + TBX21 + YY1	477	8.89785	1	1	12
BCLAF1 + BRD4 + EBF1 + EED + ELF1 + EZH2 + GTF2F1 + HCFC1 + SP1 + SPI1 + TCF3	254	7.98868	1	1	12
BRD4 + CBFB + EBF1 + ERG + EZH2 + IRF4 + MYB + PAX5 + RUNX1 + RUNX3 + TCF3	229	7.8392	1	1	12
BCL6 + BCLAF1 + BRD4 + CBFB + CDK7 + EED + GABPA + MYB + MYC + RUNX1 + RUNX3 + TBX21	547	9.0954	1	1	13
BCL6 + BCLAF1 + BRD4 + CDK7 + EBF1 + EED + GABPA + MYB + MYC + RUNX1 + RUNX3 + TBX21	697	9.44501	1	1	13
BCL6 + BCLAF1 + BRD4 + CDK7 + EBF1 + EED + MYB + MYC + RUNX1 + RUNX3 + TBX21 + YY1	626	9.29002	1	1	13
BCL6 + BRD4 + CDK7 + EBF1 + EZH2 + GATA3 + IRF4 + MYB + MYC + RBPJ + RUNX1 + TBX21	338	8.40088	1	1	13
BCLAF1 + BRD4 + CBFB + EBF1 + EED + ERG + IRF4 + MYB + PAX5 + RUNX1 + RUNX3 + TCF3	854	9.73809	1	1	13
BCLAF1 + BRD4 + EBF1 + EED + ELF1 + EZH2 + GATA3 + GTF2F1 + HCFC1 + SP1 + SPI1 + TCF3	253	7.98299	1	1	13
BCL6 + BCLAF1 + BRD4 + CBFB + CDK7 + EBF1 + EED + GABPA + MYB + MYC + RUNX1 + RUNX3 + TBX21	543	9.08481	1	1	14
BCL6 + BCLAF1 + BRD4 + CDK7 + EBF1 + EED + GABPA + MYB + MYC + RUNX1 + RUNX3 + TBX21 + YY1	606	9.24317	1	1	14
BCL6 + BCLAF1 + BRD4 + EBF1 + GABPA + GTF2F1 + HCFC1 + IRF4 + MAX + MYB + SP1 + SPI1 + TBX21	548	9.09803	1	1	14
BCL6 + BCLAF1 + BRD4 + EBF1 + GABPA + GTF2F1 + IRF4 + MAX + MYB + RBPJ + SP1 + SPI1 + TBX21	715	9.4818	1	1	14
BCL6 + BRD4 + CBFB + EBF1 + EED + ERG + GABPA + GATA3 + IRF4 + MYB + RUNX1 + RUNX3 + YY1	755	9.56033	1	1	14
BCL6 + BRD4 + CDK7 + EBF1 + EZH2 + GABPA + GATA3 + IRF4 + MYB + MYC + RBPJ + RUNX1 + TBX21	327	8.35315	1	1	14
BCL6 + BRD4 + CDK7 + EED + ERG + EZH2 + GATA3 + MAX + MYB + NOTCH1 + RUNX1 + RUNX3 + SPI1	362	8.49985	1	1	14
BCLAF1 + BRD4 + CBFB + CDK7 + EBF1 + EED + ERG + HCFC1 + IRF4 + MYB + TBX21 + YY1 + ZEB1	364	8.50779	1	1	14
BCLAF1 + BRD4 + CBFB + EBF1 + EED + ERG + GATA3 + IRF4 + MYB + PAX5 + RUNX1 + RUNX3 + TCF3	819	9.67772	1	1	14
BCLAF1 + BRD4 + CBFB + EED + ELF1 + GTF2F1 + HCFC1 + IRF4 + PAX5 + RUNX3 + TBX21 + TCF3 + YY1	567	9.1472	1	1	14
BCLAF1 + BRD4 + CDK7 + EBF1 + EED + GATA3 + MYB + RUNX1 + RUNX3 + SP1 + SPI1 + TBX21 + YY1	587	9.19722	1	1	14
BCLAF1 + BRD4 + EBF1 + EED + ELF1 + EZH2 + GATA3 + GTF2F1 + HCFC1 + PAX5 + SP1 + SPI1 + TCF3	250	7.96578	1	1	14
BCL6 + BCLAF1 + BRD4 + CBFB + CDK7 + EBF1 + EED + GABPA + MYB + MYC + NOTCH1 + RUNX1 + RUNX3 + TBX21	529	9.04712	1	1	15
BCL6 + BCLAF1 + BRD4 + CBFB + EBF1 + EED + ERG + GABPA + GATA3 + IRF4 + MYB + RUNX1 + RUNX3 + YY1	724	9.49985	1	1	15
BCL6 + BCLAF1 + BRD4 + CBFB + EED + GABPA + IRF4 + MAX + MYB + RBPJ + RUNX3 + SP1 + SPI1 + TBX21	684	9.41785	1	1	15
BCL6 + BCLAF1 + BRD4 + EBF1 + ERG + GTF2F1 + HCFC1 + IRF4 + MAX + MYB + SP1 + SPI1 + TBX21 + YY1	474	8.88874	1	1	15
BCL6 + BCLAF1 + BRD4 + EBF1 + GABPA + GTF2F1 + HCFC1 + IRF4 + MAX + MYB + RBPJ + SP1 + SPI1 + TBX21	508	8.98868	1	1	15
BCL6 + BCLAF1 + BRD4 + EBF1 + GABPA + GTF2F1 + HCFC1 + IRF4 + MAX + MYB + SP1 + SPI1 + TBX21 + YY1	470	8.87652	1	1	15
BCL6 + BCLAF1 + BRD4 + EBF1 + GABPA + GTF2F1 + IRF4 + MAX + MYB + MYC + RBPJ + SP1 + SPI1 + TBX21	451	8.81698	1	1	15
BCL6 + BRD4 + CDK7 + EBF1 + EZH2 + GABPA + GATA3 + IRF4 + MYB + MYC + RBPJ + RUNX1 + RUNX3 + TBX21	297	8.21432	1	1	15
BCL6 + BRD4 + CDK7 + EED + ELF1 + ERG + EZH2 + GATA3 + MAX + MYB + NOTCH1 + RUNX1 + RUNX3 + SPI1	353	8.46352	1	1	15
BCLAF1 + BRD4 + CBFB + CDK7 + EBF1 + EED + ERG + HCFC1 + IRF4 + MYB + NOTCH1 + TBX21 + YY1 + ZEB1	363	8.50383	1	1	15
BCLAF1 + BRD4 + CBFB + EBF1 + EED + ERG + GABPA + GATA3 + IRF4 + MYB + PAX5 + RUNX1 + RUNX3 + TCF3	798	9.64024	1	1	15
BCLAF1 + BRD4 + CBFB + EBF1 + EED + GABPA + GTF2F1 + IRF4 + MYB + NOTCH1 + PAX5 + RUNX3 + TBX21 + TCF3	658	9.36194	1	1	15
BCLAF1 + BRD4 + CBFB + EED + ELF1 + GTF2F1 + HCFC1 + IRF4 + MYB + PAX5 + RUNX3 + TBX21 + TCF3 + YY1	463	8.85487	1	1	15
BCLAF1 + BRD4 + CBFB + EED + ELF1 + GTF2F1 + HCFC1 + IRF4 + PAX5 + RUNX3 + TBX21 + TCF3 + YY1 + ZEB1	428	8.74147	1	1	15
BCLAF1 + BRD4 + CDK7 + EBF1 + EED + GATA3 + MYB + PAX5 + RUNX1 + RUNX3 + SP1 + SPI1 + TBX21 + YY1	585	9.19229	1	1	15
BCLAF1 + BRD4 + EBF1 + EED + ELF1 + EZH2 + GABPA + GATA3 + GTF2F1 + HCFC1 + PAX5 + SP1 + SPI1 + TCF3	248	7.9542	1	1	15
BCL6 + BCLAF1 + BRD4 + CBFB + CDK7 + EBF1 + EED + GABPA + GATA3 + MYB + MYC + NOTCH1 + RUNX1 + RUNX3 + TBX21	499	8.9629	1	1	16
BCL6 + BCLAF1 + BRD4 + CBFB + EBF1 + EED + ERG + GABPA + GATA3 + IRF4 + MYB + PAX5 + RUNX1 + RUNX3 + YY1	722	9.49586	1	1	16
BCL6 + BCLAF1 + BRD4 + CBFB + EED + GABPA + IRF4 + MAX + MYB + RBPJ + RUNX3 + SP1 + SPI1 + TBX21 + TCF3	640	9.32193	1	1	16
BCL6 + BCLAF1 + BRD4 + EBF1 + EED + GABPA + GTF2F1 + IRF4 + MAX + MYB + MYC + RBPJ + SP1 + SPI1 + TBX21	442	8.7879	1	1	16
BCL6 + BCLAF1 + BRD4 + EBF1 + ERG + GABPA + GTF2F1 + HCFC1 + IRF4 + MAX + MYB + SP1 + SPI1 + TBX21 + YY1	465	8.86109	1	1	16
BCL6 + BRD4 + CBFB + CDK7 + EED + ELF1 + ERG + EZH2 + GATA3 + MAX + MYB + NOTCH1 + RUNX1 + RUNX3 + SPI1	346	8.43463	1	1	16
BCL6 + BRD4 + CDK7 + EBF1 + EED + ELF1 + GABPA + GATA3 + IRF4 + MYB + MYC + RUNX1 + RUNX3 + SPI1 + TCF3	548	9.09803	1	1	16
BCL6 + BRD4 + CDK7 + EBF1 + EZH2 + GABPA + GATA3 + IRF4 + MAX + MYB + MYC + RBPJ + RUNX1 + RUNX3 + TBX21	295	8.20457	1	1	16
BCLAF1 + BRD4 + CBFB + CDK7 + EBF1 + EED + ERG + HCFC1 + IRF4 + MYB + NOTCH1 + RUNX3 + TBX21 + YY1 + ZEB1	344	8.42626	1	1	16
BCLAF1 + BRD4 + CBFB + EBF1 + EED + ELF1 + GABPA + GTF2F1 + IRF4 + MYB + NOTCH1 + PAX5 + RUNX3 + TBX21 + TCF3	478	8.90087	1	1	16
BCLAF1 + BRD4 + CBFB + EBF1 + EED + ELF1 + GTF2F1 + HCFC1 + IRF4 + MYB + PAX5 + RUNX3 + TBX21 + TCF3 + YY1	429	8.74483	1	1	16
BCLAF1 + BRD4 + CBFB + EBF1 + EED + ERG + GABPA + GATA3 + IRF4 + MYB + PAX5 + RUNX1 + RUNX3 + TCF3 + YY1	730	9.51175	1	1	16
BCLAF1 + BRD4 + CBFB + EBF1 + EED + GABPA + GTF2F1 + IRF4 + MYB + NOTCH1 + PAX5 + RUNX3 + SPI1 + TBX21 + TCF3	577	9.17243	1	1	16
BCLAF1 + BRD4 + CDK7 + EBF1 + EED + ELF1 + GATA3 + MYB + PAX5 + RUNX1 + RUNX3 + SP1 + SPI1 + TBX21 + YY1	552	9.10852	1	1	16
BCLAF1 + BRD4 + EBF1 + EED + ELF1 + EZH2 + GABPA + GATA3 + GTF2F1 + HCFC1 + PAX5 + SP1 + SPI1 + TBX21 + TCF3	238	7.89482	1	1	16
BCL6 + BCLAF1 + BRD4 + CBFB + CDK7 + EBF1 + EED + GABPA + GATA3 + MAX + MYB + MYC + NOTCH1 + RUNX1 + RUNX3 + TBX21	497	8.9571	1	1	17
BCL6 + BCLAF1 + BRD4 + CBFB + EBF1 + EED + ERG + GABPA + GATA3 + IRF4 + MYB + PAX5 + RUNX1 + RUNX3 + TCF3 + YY1	687	9.42417	1	1	17
BCL6 + BCLAF1 + BRD4 + CBFB + EED + GABPA + IRF4 + MAX + MYB + PAX5 + RBPJ + RUNX3 + SP1 + SPI1 + TBX21 + TCF3	622	9.28077	1	1	17
BCL6 + BCLAF1 + BRD4 + EBF1 + EED + ELF1 + EZH2 + GABPA + GATA3 + GTF2F1 + HCFC1 + PAX5 + SP1 + SPI1 + TBX21 + TCF3	235	7.87652	1	1	17
BCL6 + BCLAF1 + BRD4 + EBF1 + EED + GABPA + GTF2F1 + IRF4 + MAX + MYB + MYC + RBPJ + RUNX1 + SP1 + SPI1 + TBX21	416	8.70044	1	1	17
BCL6 + BRD4 + CBFB + CDK7 + EED + ELF1 + ERG + EZH2 + GABPA + GATA3 + MAX + MYB + NOTCH1 + RUNX1 + RUNX3 + SPI1	341	8.41363	1	1	17
BCL6 + BRD4 + CDK7 + EBF1 + EED + ELF1 + GABPA + GATA3 + IRF4 + MYB + MYC + NOTCH1 + RUNX1 + RUNX3 + SPI1 + TCF3	547	9.0954	1	1	17
BCL6 + BRD4 + CDK7 + EBF1 + EZH2 + GABPA + GATA3 + IRF4 + MAX + MYB + MYC + RBPJ + RUNX1 + RUNX3 + TBX21 + ZEB1	274	8.09803	1	1	17
BCLAF1 + BRD4 + CBFB + CDK7 + EBF1 + EED + ELF1 + GATA3 + MYB + PAX5 + RUNX1 + RUNX3 + SP1 + SPI1 + TBX21 + YY1	543	9.08481	1	1	17
BCLAF1 + BRD4 + CBFB + CDK7 + EBF1 + EED + ERG + HCFC1 + IRF4 + MAX + MYB + NOTCH1 + RUNX3 + TBX21 + YY1 + ZEB1	341	8.41363	1	1	17
BCLAF1 + BRD4 + CBFB + EBF1 + EED + ELF1 + GABPA + GTF2F1 + HCFC1 + IRF4 + MYB + NOTCH1 + PAX5 + RUNX3 + TBX21 + TCF3	308	8.26679	1	1	17
BCLAF1 + BRD4 + CBFB + EBF1 + EED + ELF1 + GABPA + GTF2F1 + HCFC1 + IRF4 + MYB + PAX5 + RUNX3 + TBX21 + TCF3 + YY1	413	8.69	1	1	17
BCLAF1 + BRD4 + CBFB + EBF1 + EED + ELF1 + GTF2F1 + HCFC1 + IRF4 + PAX5 + RUNX3 + SP1 + TBX21 + TCF3 + YY1 + ZEB1	415	8.69697	1	1	17
BCLAF1 + BRD4 + CBFB + EBF1 + EED + GABPA + GTF2F1 + IRF4 + MYB + NOTCH1 + PAX5 + RUNX3 + SP1 + SPI1 + TBX21 + TCF3	560	9.12928	1	1	17
BCLAF1 + BRD4 + CBFB + EED + GABPA + GTF2F1 + HCFC1 + IRF4 + MYB + PAX5 + RUNX3 + SP1 + SPI1 + TBX21 + TCF3 + YY1	569	9.15228	1	1	17
BCL6 + BCLAF1 + BRD4 + CBFB + EBF1 + EED + ELF1 + EZH2 + GABPA + GATA3 + GTF2F1 + HCFC1 + PAX5 + SP1 + SPI1 + TBX21 + TCF3	226	7.82018	1	1	18
BCL6 + BCLAF1 + BRD4 + CBFB + EED + GABPA + IRF4 + MAX + MYB + PAX5 + RBPJ + RUNX3 + SP1 + SPI1 + TBX21 + TCF3 + ZEB1	547	9.0954	1	1	18
BCL6 + BCLAF1 + BRD4 + EBF1 + EED + EZH2 + GABPA + GTF2F1 + IRF4 + MAX + MYB + MYC + RBPJ + RUNX1 + SP1 + SPI1 + TBX21	202	7.65821	1	1	18
BCL6 + BRD4 + CBFB + CDK7 + EED + ELF1 + ERG + EZH2 + GABPA + GATA3 + MAX + MYB + MYC + NOTCH1 + RUNX1 + RUNX3 + SPI1	323	8.33539	1	1	18
BCL6 + BRD4 + CDK7 + EBF1 + EED + ELF1 + GABPA + GATA3 + IRF4 + MYB + MYC + NOTCH1 + RUNX1 + RUNX3 + SPI1 + TBX21 + TCF3	475	8.89178	1	1	18
BCL6 + BRD4 + CDK7 + EBF1 + EED + EZH2 + GABPA + GTF2F1 + IRF4 + MAX + MYB + MYC + RBPJ + RUNX1 + SP1 + SPI1 + TBX21	280	8.12928	1	1	18
BCL6 + BRD4 + CDK7 + EBF1 + ERG + EZH2 + GABPA + GATA3 + IRF4 + MAX + MYB + MYC + RBPJ + RUNX1 + RUNX3 + TBX21 + ZEB1	273	8.09276	1	1	18
BCL6 + CBFB + EBF1 + EED + ERG + EZH2 + GABPA + GATA3 + IRF4 + MYB + NOTCH1 + PAX5 + RUNX1 + RUNX3 + STAT5B + TBX21 + TCF3	89	6.47573	1	1	18
BCLAF1 + BRD4 + CBFB + CDK7 + EBF1 + EED + ERG + HCFC1 + IRF4 + MAX + MYB + NOTCH1 + RUNX3 + SP1 + TBX21 + YY1 + ZEB1	338	8.40088	1	1	18
BCLAF1 + BRD4 + CBFB + EBF1 + EED + ELF1 + GABPA + GTF2F1 + HCFC1 + IRF4 + MYB + NOTCH1 + PAX5 + RUNX3 + TBX21 + TCF3 + YY1	307	8.26209	1	1	18
BCLAF1 + BRD4 + CBFB + EBF1 + EED + ELF1 + GTF2F1 + HCFC1 + IRF4 + PAX5 + RUNX3 + SP1 + SPI1 + TBX21 + TCF3 + YY1 + ZEB1	409	8.67596	1	1	18
BCLAF1 + BRD4 + CBFB + EBF1 + EED + GABPA + GTF2F1 + HCFC1 + IRF4 + MYB + NOTCH1 + PAX5 + RUNX3 + SP1 + SPI1 + TBX21 + TCF3	404	8.65821	1	1	18
BCLAF1 + BRD4 + CBFB + EBF1 + EED + GABPA + GTF2F1 + HCFC1 + IRF4 + MYB + PAX5 + RUNX3 + SP1 + SPI1 + TBX21 + TCF3 + YY1	562	9.13443	1	1	18
BCL6 + BCLAF1 + BRD4 + CBFB + CDK7 + EBF1 + EED + ERG + GABPA + GATA3 + MAX + MYB + MYC + NOTCH1 + PAX5 + RUNX1 + RUNX3 + TBX21	451	8.81698	1	1	19
BCL6 + BCLAF1 + BRD4 + CBFB + EBF1 + EED + ELF1 + EZH2 + GABPA + GATA3 + GTF2F1 + HCFC1 + PAX5 + SP1 + SPI1 + TBX21 + TCF3 + YY1	225	7.81378	1	1	19
BCL6 + BCLAF1 + BRD4 + CBFB + EED + GABPA + GATA3 + IRF4 + MAX + MYB + PAX5 + RBPJ + RUNX3 + SP1 + SPI1 + TBX21 + TCF3 + ZEB1	499	8.9629	1	1	19
BCL6 + BCLAF1 + BRD4 + CDK7 + EBF1 + EED + EZH2 + GABPA + GTF2F1 + IRF4 + MAX + MYB + MYC + RBPJ + RUNX1 + SP1 + SPI1 + TBX21	196	7.61471	1	1	19
BCL6 + BRD4 + CBFB + CDK7 + EED + ELF1 + ERG + EZH2 + GABPA + GATA3 + MAX + MYB + MYC + NOTCH1 + PAX5 + RUNX1 + RUNX3 + SPI1	260	8.02237	1	1	19
BCL6 + BRD4 + CDK7 + EBF1 + EED + ELF1 + GABPA + GATA3 + IRF4 + MYB + MYC + NOTCH1 + RUNX1 + RUNX3 + SPI1 + TBX21 + TCF3 + YY1	474	8.88874	1	1	19
BCL6 + BRD4 + CDK7 + EBF1 + EED + EZH2 + GABPA + GTF2F1 + IRF4 + MAX + MYB + MYC + RBPJ + RUNX1 + SP1 + SPI1 + STAT5B + TBX21	118	6.88264	1	1	19
BCL6 + BRD4 + CDK7 + EBF1 + ERG + EZH2 + GABPA + GATA3 + IRF4 + MAX + MYB + MYC + PAX5 + RBPJ + RUNX1 + RUNX3 + TBX21 + ZEB1	256	8	1	1	19
BCLAF1 + BRD4 + CBFB + CDK7 + EBF1 + EED + ELF1 + ERG + GABPA + GATA3 + MYB + PAX5 + RUNX1 + RUNX3 + SP1 + SPI1 + TBX21 + YY1	539	9.07414	1	1	19
BCLAF1 + BRD4 + CBFB + CDK7 + EBF1 + EED + ERG + GTF2F1 + HCFC1 + IRF4 + MAX + MYB + NOTCH1 + RUNX3 + SP1 + TBX21 + YY1 + ZEB1	329	8.36194	1	1	19
BCLAF1 + BRD4 + CBFB + EBF1 + EED + ELF1 + GTF2F1 + HCFC1 + IRF4 + MYC + PAX5 + RUNX3 + SP1 + SPI1 + TBX21 + TCF3 + YY1 + ZEB1	234	7.87036	1	1	19
BCLAF1 + BRD4 + CBFB + EBF1 + EED + GABPA + GTF2F1 + HCFC1 + IRF4 + MYB + NOTCH1 + PAX5 + RUNX3 + SP1 + SPI1 + TBX21 + TCF3 + YY1	403	8.65464	1	1	19
BCL6 + BCLAF1 + BRD4 + CBFB + CDK7 + EBF1 + EED + ELF1 + ERG + GABPA + GATA3 + MAX + MYB + MYC + NOTCH1 + PAX5 + RUNX1 + RUNX3 + TBX21	412	8.6865	1	1	20
BCL6 + BCLAF1 + BRD4 + CBFB + EBF1 + EED + ELF1 + EZH2 + GABPA + GATA3 + GTF2F1 + HCFC1 + PAX5 + SP1 + SPI1 + TBX21 + TCF3 + YY1 + ZEB1	199	7.63662	1	1	20
BCL6 + BRD4 + CDK7 + EBF1 + EED + ELF1 + GABPA + GATA3 + IRF4 + MAX + MYB + MYC + NOTCH1 + RUNX1 + RUNX3 + SPI1 + TBX21 + TCF3 + YY1	473	8.8857	1	1	20
BCL6 + BRD4 + CDK7 + EBF1 + EED + ERG + EZH2 + GABPA + GATA3 + IRF4 + MAX + MYB + MYC + PAX5 + RBPJ + RUNX1 + RUNX3 + TBX21 + ZEB1	218	7.76818	1	1	20
BCL6 + BRD4 + CDK7 + EBF1 + EED + EZH2 + GABPA + GTF2F1 + IRF4 + MAX + MYB + MYC + NOTCH1 + RBPJ + RUNX1 + SP1 + SPI1 + STAT5B + TBX21	103	6.6865	1	1	20
BCLAF1 + BRD4 + CBFB + CDK7 + EBF1 + EED + ELF1 + ERG + GABPA + GATA3 + GTF2F1 + MYB + PAX5 + RUNX1 + RUNX3 + SP1 + SPI1 + TBX21 + YY1	523	9.03067	1	1	20
BCLAF1 + BRD4 + CBFB + CDK7 + EBF1 + EED + ERG + GTF2F1 + HCFC1 + IRF4 + MAX + MYB + NOTCH1 + RUNX3 + SP1 + TBX21 + TCF3 + YY1 + ZEB1	310	8.27612	1	1	20
BCLAF1 + BRD4 + CBFB + EBF1 + EED + ELF1 + GTF2F1 + HCFC1 + IRF4 + MYB + MYC + PAX5 + RUNX3 + SP1 + SPI1 + TBX21 + TCF3 + YY1 + ZEB1	230	7.84549	1	1	20
BCL6 + BCLAF1 + BRD4 + CBFB + CDK7 + EBF1 + EED + ELF1 + ERG + GABPA + GATA3 + MAX + MYB + MYC + NOTCH1 + PAX5 + RUNX1 + RUNX3 + TBX21 + YY1	411	8.68299	1	1	21
BCL6 + BCLAF1 + BRD4 + CBFB + EBF1 + EED + ELF1 + EZH2 + GABPA + GATA3 + GTF2F1 + HCFC1 + IRF4 + PAX5 + SP1 + SPI1 + TBX21 + TCF3 + YY1 + ZEB1	194	7.59991	1	1	21
BCL6 + BCLAF1 + BRD4 + CBFB + EBF1 + EED + GABPA + GATA3 + GTF2F1 + IRF4 + MAX + MYB + PAX5 + RBPJ + RUNX1 + RUNX3 + SPI1 + TBX21 + TCF3 + ZEB1	514	9.00562	1	1	21
BCL6 + BCLAF1 + BRD4 + CBFB + EED + GABPA + GATA3 + GTF2F1 + IRF4 + MAX + MYB + PAX5 + RBPJ + RUNX1 + RUNX3 + SP1 + SPI1 + TBX21 + TCF3 + ZEB1	479	8.90388	1	1	21
BCL6 + BRD4 + CDK7 + EBF1 + EED + ELF1 + GABPA + GATA3 + IRF4 + MAX + MYB + MYC + NOTCH1 + RBPJ + RUNX1 + RUNX3 + SPI1 + TBX21 + TCF3 + YY1	472	8.88264	1	1	21
BCL6 + BRD4 + CDK7 + EBF1 + EED + ERG + EZH2 + GABPA + GATA3 + IRF4 + MAX + MYB + MYC + NOTCH1 + PAX5 + RBPJ + RUNX1 + RUNX3 + TBX21 + ZEB1	206	7.6865	1	1	21
BCL6 + BRD4 + CDK7 + EBF1 + EED + ERG + EZH2 + GABPA + GTF2F1 + IRF4 + MAX + MYB + MYC + NOTCH1 + RBPJ + RUNX1 + SP1 + SPI1 + STAT5B + TBX21	94	6.55459	1	1	21
BCLAF1 + BRD4 + CBFB + CDK7 + EBF1 + EED + ELF1 + ERG + GABPA + GATA3 + GTF2F1 + MYB + NOTCH1 + PAX5 + RUNX1 + RUNX3 + SP1 + SPI1 + TBX21 + YY1	513	9.00282	1	1	21
BCLAF1 + BRD4 + CBFB + CDK7 + EBF1 + EED + ERG + GTF2F1 + HCFC1 + IRF4 + MAX + MYB + NOTCH1 + PAX5 + RUNX3 + SP1 + TBX21 + TCF3 + YY1 + ZEB1	301	8.23362	1	1	21
BCL6 + BCLAF1 + BRD4 + CBFB + CDK7 + EBF1 + EED + ELF1 + ERG + GABPA + GATA3 + IRF4 + MAX + MYB + MYC + NOTCH1 + PAX5 + RUNX1 + RUNX3 + TBX21 + YY1	404	8.65821	1	1	22
BCL6 + BCLAF1 + BRD4 + CBFB + EBF1 + EED + ELF1 + ERG + EZH2 + GABPA + GATA3 + GTF2F1 + HCFC1 + IRF4 + PAX5 + SP1 + SPI1 + TBX21 + TCF3 + YY1 + ZEB1	189	7.56224	1	1	22
BCL6 + BCLAF1 + BRD4 + CBFB + EBF1 + EED + ELF1 + GABPA + GATA3 + GTF2F1 + IRF4 + MAX + MYB + PAX5 + RBPJ + RUNX1 + RUNX3 + SPI1 + TBX21 + TCF3 + ZEB1	464	8.85798	1	1	22
BCL6 + BCLAF1 + BRD4 + CBFB + EBF1 + EED + GABPA + GATA3 + GTF2F1 + IRF4 + MAX + MYB + PAX5 + RBPJ + RUNX1 + RUNX3 + SP1 + SPI1 + TBX21 + TCF3 + ZEB1	477	8.89785	1	1	22
BCL6 + BCLAF1 + BRD4 + CDK7 + EBF1 + EED + ELF1 + GABPA + GATA3 + IRF4 + MAX + MYB + MYC + NOTCH1 + RBPJ + RUNX1 + RUNX3 + SPI1 + TBX21 + TCF3 + YY1	440	8.78136	1	1	22
BCL6 + BCLAF1 + BRD4 + CDK7 + EBF1 + EED + ERG + EZH2 + GABPA + GATA3 + IRF4 + MAX + MYB + MYC + NOTCH1 + PAX5 + RBPJ + RUNX1 + RUNX3 + TBX21 + ZEB1	199	7.63662	1	1	22
BCL6 + BCLAF1 + BRD4 + CDK7 + EBF1 + EED + ERG + GABPA + GATA3 + IRF4 + MAX + MYB + MYC + NOTCH1 + PAX5 + RBPJ + RUNX1 + RUNX3 + TBX21 + YY1 + ZEB1	407	8.66888	1	1	22
BCL6 + BRD4 + CDK7 + EBF1 + EED + ERG + EZH2 + GABPA + GTF2F1 + IRF4 + MAX + MYB + MYC + NOTCH1 + RBPJ + RUNX1 + SP1 + SPI1 + STAT5B + TBX21 + YY1	83	6.37504	1	1	22
BCLAF1 + BRD4 + CBFB + CDK7 + EBF1 + EED + ELF1 + ERG + GABPA + GATA3 + GTF2F1 + MYB + NOTCH1 + PAX5 + RUNX1 + RUNX3 + SP1 + SPI1 + TBX21 + TCF3 + YY1	466	8.86419	1	1	22
BCLAF1 + BRD4 + CBFB + CDK7 + EBF1 + EED + ERG + GTF2F1 + HCFC1 + IRF4 + MAX + MYB + MYC + NOTCH1 + PAX5 + RUNX3 + SP1 + TBX21 + TCF3 + YY1 + ZEB1	294	8.19967	1	1	22
BCL6 + BCLAF1 + BRD4 + CBFB + CDK7 + EBF1 + EED + ELF1 + ERG + EZH2 + GABPA + GATA3 + GTF2F1 + HCFC1 + IRF4 + PAX5 + SP1 + SPI1 + TBX21 + TCF3 + YY1 + ZEB1	184	7.52356	1	1	23
BCL6 + BCLAF1 + BRD4 + CBFB + CDK7 + EBF1 + EED + ELF1 + ERG + GABPA + GATA3 + IRF4 + MAX + MYB + MYC + NOTCH1 + PAX5 + RUNX1 + RUNX3 + SP1 + TBX21 + YY1	394	8.62205	1	1	23
BCL6 + BCLAF1 + BRD4 + CBFB + EBF1 + EED + ELF1 + ERG + GABPA + GATA3 + GTF2F1 + IRF4 + MAX + MYB + PAX5 + RBPJ + RUNX1 + RUNX3 + SPI1 + TBX21 + TCF3 + ZEB1	455	8.82972	1	1	23
BCL6 + BCLAF1 + BRD4 + CDK7 + EBF1 + EED + ELF1 + ERG + GABPA + GATA3 + IRF4 + MAX + MYB + MYC + NOTCH1 + PAX5 + RBPJ + RUNX1 + RUNX3 + TBX21 + YY1 + ZEB1	365	8.51175	1	1	23
BCL6 + BCLAF1 + BRD4 + CDK7 + EBF1 + EED + ELF1 + ERG + GABPA + GATA3 + IRF4 + MAX + MYB + MYC + NOTCH1 + RBPJ + RUNX1 + RUNX3 + SPI1 + TBX21 + TCF3 + YY1	431	8.75154	1	1	23
BCL6 + BCLAF1 + BRD4 + CDK7 + EBF1 + EED + ERG + EZH2 + GABPA + GATA3 + IRF4 + MAX + MYB + MYC + NOTCH1 + PAX5 + RBPJ + RUNX1 + RUNX3 + TBX21 + YY1 + ZEB1	196	7.61471	1	1	23
BCLAF1 + BRD4 + CBFB + CDK7 + EBF1 + EED + ELF1 + ERG + GABPA + GATA3 + GTF2F1 + MAX + MYB + NOTCH1 + PAX5 + RUNX1 + RUNX3 + SP1 + SPI1 + TBX21 + TCF3 + YY1	440	8.78136	1	1	23
BCLAF1 + BRD4 + CBFB + CDK7 + EBF1 + EED + ERG + GABPA + GTF2F1 + HCFC1 + IRF4 + MAX + MYB + MYC + NOTCH1 + PAX5 + RUNX3 + SP1 + TBX21 + TCF3 + YY1 + ZEB1	292	8.18982	1	1	23
BCL6 + BCLAF1 + BRD4 + CBFB + CDK7 + EBF1 + EED + ELF1 + ERG + EZH2 + GABPA + GATA3 + GTF2F1 + HCFC1 + IRF4 + PAX5 + RUNX1 + SP1 + SPI1 + TBX21 + TCF3 + YY1 + ZEB1	183	7.5157	1	1	24
BCL6 + BCLAF1 + BRD4 + CBFB + CDK7 + EBF1 + EED + ELF1 + ERG + GABPA + GATA3 + HCFC1 + IRF4 + MAX + MYB + MYC + NOTCH1 + PAX5 + RUNX1 + RUNX3 + SP1 + TBX21 + YY1	296	8.20945	1	1	24
BCL6 + BCLAF1 + BRD4 + CBFB + CDK7 + EBF1 + EED + ERG + GABPA + GTF2F1 + HCFC1 + IRF4 + MAX + MYB + MYC + NOTCH1 + PAX5 + RUNX3 + SP1 + TBX21 + TCF3 + YY1 + ZEB1	286	8.15987	1	1	24
BCL6 + BCLAF1 + BRD4 + CBFB + EBF1 + EED + ELF1 + ERG + GABPA + GATA3 + GTF2F1 + IRF4 + MAX + MYB + PAX5 + RBPJ + RUNX1 + RUNX3 + SP1 + SPI1 + TBX21 + TCF3 + ZEB1	452	8.82018	1	1	24
BCL6 + BCLAF1 + BRD4 + CBFB + EBF1 + EED + ELF1 + ERG + GABPA + GTF2F1 + HCFC1 + IRF4 + MAX + PAX5 + RBPJ + RUNX1 + RUNX3 + SP1 + SPI1 + TBX21 + TCF3 + YY1 + ZEB1	338	8.40088	1	1	24
BCL6 + BCLAF1 + BRD4 + CDK7 + EBF1 + EED + ELF1 + ERG + GABPA + GATA3 + IRF4 + MAX + MYB + MYC + NOTCH1 + PAX5 + RBPJ + RUNX1 + RUNX3 + SPI1 + TBX21 + YY1 + ZEB1	362	8.49985	1	1	24
BCL6 + BCLAF1 + BRD4 + CDK7 + EBF1 + EED + ELF1 + ERG + GABPA + GATA3 + IRF4 + MAX + MYB + MYC + NOTCH1 + RBPJ + RUNX1 + RUNX3 + SPI1 + TBX21 + TCF3 + YY1 + ZEB1	394	8.62205	1	1	24
BCL6 + BCLAF1 + BRD4 + CDK7 + EBF1 + ELF1 + ERG + EZH2 + GABPA + GATA3 + IRF4 + MAX + MYB + MYC + NOTCH1 + PAX5 + RBPJ + RUNX1 + SP1 + SPI1 + TBX21 + TCF3 + YY1	196	7.61471	1	1	24
BCL6 + BRD4 + CBFB + CDK7 + EBF1 + EED + ELF1 + ERG + EZH2 + GABPA + GTF2F1 + IRF4 + MAX + MYB + MYC + NOTCH1 + RBPJ + RUNX1 + SP1 + SPI1 + STAT5B + TBX21 + YY1	63	5.97728	1	1	24
BCLAF1 + BRD4 + CBFB + CDK7 + EBF1 + EED + ELF1 + ERG + GABPA + GATA3 + GTF2F1 + IRF4 + MAX + MYB + NOTCH1 + PAX5 + RUNX1 + RUNX3 + SP1 + SPI1 + TBX21 + TCF3 + YY1	429	8.74483	1	1	24
BCL6 + BCLAF1 + BRD4 + CBFB + CDK7 + EBF1 + EED + ELF1 + ERG + EZH2 + GABPA + GATA3 + GTF2F1 + HCFC1 + IRF4 + NOTCH1 + PAX5 + RUNX1 + SP1 + SPI1 + TBX21 + TCF3 + YY1 + ZEB1	168	7.39232	1	1	25
BCL6 + BCLAF1 + BRD4 + CBFB + CDK7 + EBF1 + EED + ELF1 + ERG + GABPA + GATA3 + GTF2F1 + IRF4 + MAX + MYB + NOTCH1 + PAX5 + RUNX1 + RUNX3 + SP1 + SPI1 + TBX21 + TCF3 + YY1	428	8.74147	1	1	25
BCL6 + BCLAF1 + BRD4 + CBFB + CDK7 + EBF1 + EED + ELF1 + ERG + GABPA + GATA3 + HCFC1 + IRF4 + MAX + MYB + MYC + NOTCH1 + PAX5 + RUNX1 + RUNX3 + SP1 + TBX21 + TCF3 + YY1	291	8.18488	1	1	25
BCL6 + BCLAF1 + BRD4 + CBFB + CDK7 + EBF1 + EED + ERG + GABPA + GTF2F1 + HCFC1 + IRF4 + MAX + MYB + MYC + NOTCH1 + PAX5 + RUNX3 + SP1 + SPI1 + TBX21 + TCF3 + YY1 + ZEB1	284	8.14975	1	1	25
BCL6 + BCLAF1 + BRD4 + CBFB + EBF1 + EED + ELF1 + ERG + GABPA + GATA3 + GTF2F1 + HCFC1 + IRF4 + MAX + MYB + PAX5 + RBPJ + RUNX1 + RUNX3 + SP1 + SPI1 + TBX21 + TCF3 + ZEB1	338	8.40088	1	1	25
BCL6 + BCLAF1 + BRD4 + CBFB + EBF1 + EED + ELF1 + ERG + GABPA + GATA3 + GTF2F1 + HCFC1 + IRF4 + MAX + PAX5 + RBPJ + RUNX1 + RUNX3 + SP1 + SPI1 + TBX21 + TCF3 + YY1 + ZEB1	324	8.33985	1	1	25
BCL6 + BCLAF1 + BRD4 + CDK7 + EBF1 + EED + ELF1 + ERG + GABPA + GATA3 + IRF4 + MAX + MYB + MYC + NOTCH1 + PAX5 + RBPJ + RUNX1 + RUNX3 + SPI1 + TBX21 + TCF3 + YY1 + ZEB1	354	8.46761	1	1	25
BCL6 + BRD4 + CBFB + CDK7 + EBF1 + EED + ELF1 + ERG + EZH2 + GABPA + GATA3 + GTF2F1 + IRF4 + MAX + MYB + MYC + NOTCH1 + RBPJ + RUNX1 + SP1 + SPI1 + STAT5B + TBX21 + YY1	37	5.20945	1	1	25
BCL6 + BCLAF1 + BRD4 + CBFB + CDK7 + EBF1 + EED + ELF1 + ERG + EZH2 + GABPA + GATA3 + GTF2F1 + HCFC1 + IRF4 + MYB + NOTCH1 + PAX5 + RUNX1 + SP1 + SPI1 + TBX21 + TCF3 + YY1 + ZEB1	154	7.26679	1	1	26
BCL6 + BCLAF1 + BRD4 + CBFB + CDK7 + EBF1 + EED + ELF1 + ERG + EZH2 + GABPA + GATA3 + GTF2F1 + IRF4 + MAX + MYB + MYC + NOTCH1 + RBPJ + RUNX1 + SP1 + SPI1 + STAT5B + TBX21 + YY1	36	5.16993	1	1	26
BCL6 + BCLAF1 + BRD4 + CBFB + CDK7 + EBF1 + EED + ELF1 + ERG + GABPA + GATA3 + GTF2F1 + HCFC1 + IRF4 + MAX + MYB + MYC + NOTCH1 + PAX5 + RUNX1 + RUNX3 + SP1 + TBX21 + TCF3 + YY1	249	7.96	1	1	26
BCL6 + BCLAF1 + BRD4 + CBFB + CDK7 + EBF1 + EED + ELF1 + ERG + GABPA + GATA3 + GTF2F1 + HCFC1 + IRF4 + MAX + MYB + NOTCH1 + PAX5 + RUNX1 + RUNX3 + SP1 + SPI1 + TBX21 + TCF3 + YY1	281	8.13443	1	1	26
BCL6 + BCLAF1 + BRD4 + CBFB + CDK7 + EBF1 + EED + ERG + GABPA + GTF2F1 + HCFC1 + IRF4 + MAX + MYB + MYC + NOTCH1 + PAX5 + RBPJ + RUNX3 + SP1 + SPI1 + TBX21 + TCF3 + YY1 + ZEB1	281	8.13443	1	1	26
BCL6 + BCLAF1 + BRD4 + CBFB + EBF1 + EED + ELF1 + ERG + GABPA + GATA3 + GTF2F1 + HCFC1 + IRF4 + MAX + MYB + PAX5 + RBPJ + RUNX1 + RUNX3 + SP1 + SPI1 + TBX21 + TCF3 + YY1 + ZEB1	315	8.29921	1	1	26
BCL6 + BCLAF1 + BRD4 + CBFB + CDK7 + EBF1 + EED + ELF1 + ERG + EZH2 + GABPA + GATA3 + GTF2F1 + HCFC1 + IRF4 + MAX + MYB + NOTCH1 + PAX5 + RUNX1 + SP1 + SPI1 + TBX21 + TCF3 + YY1 + ZEB1	147	7.19967	1	1	27
BCL6 + BCLAF1 + BRD4 + CBFB + CDK7 + EBF1 + EED + ELF1 + ERG + EZH2 + GABPA + GATA3 + GTF2F1 + IRF4 + MAX + MYB + MYC + NOTCH1 + RBPJ + RUNX1 + SP1 + SPI1 + STAT5B + TBX21 + TCF3 + YY1	31	4.9542	1	1	27
BCL6 + BCLAF1 + BRD4 + CBFB + CDK7 + EBF1 + EED + ELF1 + ERG + GABPA + GATA3 + GTF2F1 + HCFC1 + IRF4 + MAX + MYB + MYC + NOTCH1 + PAX5 + RUNX1 + RUNX3 + SP1 + TBX21 + TCF3 + YY1 + ZEB1	218	7.76818	1	1	27
BCL6 + BCLAF1 + BRD4 + CBFB + CDK7 + EBF1 + EED + ELF1 + ERG + GABPA + GATA3 + GTF2F1 + HCFC1 + IRF4 + MAX + MYB + NOTCH1 + PAX5 + RBPJ + RUNX1 + RUNX3 + SP1 + SPI1 + TBX21 + TCF3 + YY1	279	8.12412	1	1	27
BCL6 + BCLAF1 + BRD4 + CBFB + CDK7 + EBF1 + EED + ERG + GABPA + GTF2F1 + HCFC1 + IRF4 + MAX + MYB + MYC + NOTCH1 + PAX5 + RBPJ + RUNX1 + RUNX3 + SP1 + SPI1 + TBX21 + TCF3 + YY1 + ZEB1	269	8.07146	1	1	27
BCL6 + BCLAF1 + BRD4 + CBFB + CDK7 + EBF1 + EED + ELF1 + ERG + EZH2 + GABPA + GATA3 + GTF2F1 + IRF4 + MAX + MYB + MYC + NOTCH1 + PAX5 + RBPJ + RUNX1 + SP1 + SPI1 + STAT5B + TBX21 + TCF3 + YY1	27	4.75489	1	1	28
BCL6 + BCLAF1 + BRD4 + CBFB + CDK7 + EBF1 + EED + ELF1 + ERG + GABPA + GATA3 + GTF2F1 + HCFC1 + IRF4 + MAX + MYB + MYC + NOTCH1 + PAX5 + RBPJ + RUNX1 + RUNX3 + SP1 + SPI1 + TBX21 + TCF3 + YY1	242	7.91886	1	1	28
BCL6 + BCLAF1 + BRD4 + CBFB + CDK7 + EBF1 + EED + ELF1 + ERG + GABPA + GATA3 + GTF2F1 + IRF4 + MAX + MYB + MYC + NOTCH1 + PAX5 + RBPJ + RUNX1 + RUNX3 + SP1 + SPI1 + TBX21 + TCF3 + YY1 + ZEB1	293	8.19476	1	1	28
BCL6 + BCLAF1 + BRD4 + CBFB + CDK7 + EBF1 + EED + ELF1 + ERG + GABPA + GATA3 + HCFC1 + IRF4 + MAX + MYB + MYC + NOTCH1 + PAX5 + RBPJ + RUNX1 + RUNX3 + SP1 + SPI1 + STAT5B + TCF3 + YY1 + ZEB1	58	5.85798	1	1	28
BCL6 + BCLAF1 + BRD4 + CBFB + CDK7 + EBF1 + EED + ERG + GABPA + GATA3 + GTF2F1 + HCFC1 + IRF4 + MAX + MYB + MYC + NOTCH1 + PAX5 + RBPJ + RUNX1 + RUNX3 + SP1 + SPI1 + TBX21 + TCF3 + YY1 + ZEB1	241	7.91289	1	1	28
BCL6 + BCLAF1 + BRD4 + CBFB + CDK7 + EBF1 + EED + ELF1 + ERG + EZH2 + GABPA + GATA3 + GTF2F1 + IRF4 + MAX + MYB + MYC + NOTCH1 + PAX5 + RBPJ + RUNX1 + RUNX3 + SP1 + SPI1 + STAT5B + TBX21 + TCF3 + YY1	26	4.70044	1	1	29
BCL6 + BCLAF1 + BRD4 + CBFB + CDK7 + EBF1 + EED + ELF1 + ERG + EZH2 + GABPA + GATA3 + GTF2F1 + IRF4 + MAX + MYB + MYC + NOTCH1 + PAX5 + RBPJ + RUNX1 + RUNX3 + SP1 + SPI1 + TBX21 + TCF3 + YY1 + ZEB1	165	7.36632	1	1	29
BCL6 + BCLAF1 + BRD4 + CBFB + CDK7 + EBF1 + EED + ELF1 + ERG + EZH2 + GABPA + GATA3 + HCFC1 + IRF4 + MAX + MYB + MYC + NOTCH1 + PAX5 + RBPJ + RUNX1 + RUNX3 + SP1 + SPI1 + STAT5B + TCF3 + YY1 + ZEB1	35	5.12928	1	1	29
BCL6 + BCLAF1 + BRD4 + CBFB + CDK7 + EBF1 + EED + ELF1 + ERG + EZH2 + GABPA + GATA3 + IRF4 + MAX + MYB + MYC + NOTCH1 + PAX5 + RBPJ + RUNX1 + RUNX3 + SP1 + SPI1 + STAT5B + TBX21 + TCF3 + YY1 + ZEB1	30	4.90689	1	1	29
BCL6 + BCLAF1 + BRD4 + CBFB + CDK7 + EBF1 + EED + ELF1 + ERG + GABPA + GATA3 + GTF2F1 + HCFC1 + IRF4 + MAX + MYB + MYC + NOTCH1 + PAX5 + RBPJ + RUNX1 + RUNX3 + SP1 + SPI1 + TBX21 + TCF3 + YY1 + ZEB1	217	7.76155	1	1	29
BCL6 + BCLAF1 + BRD4 + CBFB + CDK7 + EBF1 + EED + ELF1 + ERG + EZH2 + GABPA + GATA3 + GTF2F1 + HCFC1 + IRF4 + MAX + MYB + MYC + NOTCH1 + PAX5 + RBPJ + RUNX1 + RUNX3 + SP1 + SPI1 + TBX21 + TCF3 + YY1 + ZEB1	138	7.10852	1	1	30
BCL6 + BCLAF1 + BRD4 + CBFB + CDK7 + EBF1 + EED + ELF1 + ERG + EZH2 + GABPA + GATA3 + GTF2F1 + IRF4 + MAX + MYB + MYC + NOTCH1 + PAX5 + RBPJ + RUNX1 + RUNX3 + SP1 + SPI1 + STAT5B + TBX21 + TCF3 + YY1 + ZEB1	15	3.90689	1	1	30
BCL6 + BCLAF1 + BRD4 + CBFB + CDK7 + EBF1 + EED + ELF1 + ERG + EZH2 + GABPA + GATA3 + HCFC1 + IRF4 + MAX + MYB + MYC + NOTCH1 + PAX5 + RBPJ + RUNX1 + RUNX3 + SP1 + SPI1 + STAT5B + TBX21 + TCF3 + YY1 + ZEB1	8	3	1	1	30
