## Supplementary material for "Specific methylation marks in promoter regions are associated to the pathogenic process of Chronic Chagas disease Cardiomyopathy by modifying transcription factor binding patterns": Supplementary table 11.xlsx

### Sheet: ClueGO Results
Supplementary table 11. Gene ontology analysis of the TFs binding our DMRs
ID	Term	Corrected pvalue	Levels	Nb. TF	% Associated TF	Associated TF Found
GO:0006370	7-methylguanosine mRNA capping	0.00144814	[7, 8, 9, 10]	2	5.88235	[CDK7, GTF2F1]
GO:0034243	regulation of transcription elongation from RNA polymerase II promoter	0.000458374	[7, 8, 9, 10, 11, 12]	3	9.09091	[BRD4, EZH2, GTF2F1]
GO:0043011	myeloid dendritic cell differentiation	0.000134822	[5, 6, 7, 8, 9, 10, 11]	3	14.2857	[IRF4, RBPJ, SPI1]
GO:0070317	negative regulation of G0 to G1 transition	0.00089776	[4, 5, 6, 7]	3	6.52174	[EED, EZH2, MAX]
GO:0070734	histone H3-K27 methylation	0.00014346	[7, 8, 9, 10, 11]	3	13.6364	[EED, EZH2, GATA3]
GO:1901532	regulation of hematopoietic progenitor cell differentiation	6.72724e-09	[4, 5, 6, 7, 8, 9]	7	7.29167	[CBFB, GATA3, MYB, NOTCH1, RUNX1, SPI1, TCF3]
GO:0002320	lymphoid progenitor cell differentiation	0.000157629	[5, 6, 7, 8, 9]	3	13.0435	[GATA3, NOTCH1, SPI1]
GO:1903306	negative regulation of regulated secretory pathway	0.00312654	[5, 6, 7, 8, 9]	2	8	[NOTCH1, SPI1]
GO:0003176	aortic valve development	0.000705907	[5, 7, 8, 9]	3	7.5	[GATA3, NOTCH1, RBPJ]
GO:0045623	negative regulation of T-helper cell differentiation	0.00240915	[4, 5, 6, 9, 10, 11, 12, 13, 14, 15, 16, 17]	2	11.1111	[BCL6, TBX21]
GO:0010614	negative regulation of cardiac muscle hypertrophy	0.00210691	[4, 5, 6, 7, 8]	2	6.89655	[NOTCH1, YY1]
GO:0016447	somatic recombination of immunoglobulin gene segments	7.92001e-05	[4, 5, 7, 8, 9, 10]	4	6.66667	[BCL6, TBX21, TCF3, YY1]
GO:0033152	immunoglobulin V(D)J recombination	0.00103943	[5, 6, 8, 9, 10, 11]	2	25	[TCF3, YY1]
GO:0043374	CD8-positive, alpha-beta T cell differentiation	5.38645e-05	[7, 8, 9, 10, 11, 12, 13]	3	20	[CBFB, RUNX1, RUNX3]
GO:0045589	regulation of regulatory T cell differentiation	0.000458374	[7, 8, 9, 10, 11, 12, 13]	3	9.09091	[BCL6, CBFB, RUNX1]
GO:0030857	negative regulation of epithelial cell differentiation	0.00089776	[4, 5, 6, 7]	3	6.52174	[EZH2, NOTCH1, ZEB1]
GO:0045604	regulation of epidermal cell differentiation	0.000101521	[4, 5, 6, 7]	4	6.15385	[CBFB, EZH2, NOTCH1, RUNX1]
GO:1901532	regulation of hematopoietic progenitor cell differentiation	6.72724e-09	[4, 5, 6, 7, 8, 9]	7	7.29167	[CBFB, GATA3, MYB, NOTCH1, RUNX1, SPI1, TCF3]
GO:0046638	positive regulation of alpha-beta T cell differentiation	3.4332e-05	[7, 8, 9, 10, 11, 12, 13, 14]	4	8.33333	[CBFB, MYB, RUNX1, RUNX3]
GO:0045604	regulation of epidermal cell differentiation	0.000101521	[4, 5, 6, 7]	4	6.15385	[CBFB, EZH2, NOTCH1, RUNX1]
GO:1901532	regulation of hematopoietic progenitor cell differentiation	6.72724e-09	[4, 5, 6, 7, 8, 9]	7	7.29167	[CBFB, GATA3, MYB, NOTCH1, RUNX1, SPI1, TCF3]
GO:0002320	lymphoid progenitor cell differentiation	0.000157629	[5, 6, 7, 8, 9]	3	13.0435	[GATA3, NOTCH1, SPI1]
GO:1902036	regulation of hematopoietic stem cell differentiation	5.53275e-06	[5, 6, 7, 8, 9, 10]	5	6.41026	[CBFB, GATA3, MYB, RUNX1, TCF3]
GO:0045622	regulation of T-helper cell differentiation	1.51526e-05	[4, 5, 9, 10, 11, 12, 13, 14, 15, 16]	4	10.2564	[BCL6, IRF4, MYB, TBX21]
GO:0045623	negative regulation of T-helper cell differentiation	0.00240915	[4, 5, 6, 9, 10, 11, 12, 13, 14, 15, 16, 17]	2	11.1111	[BCL6, TBX21]
GO:0043371	negative regulation of CD4-positive, alpha-beta T cell differentiation	8.51333e-09	[8, 9, 10, 11, 12, 13, 14, 15]	5	22.7273	[BCL6, CBFB, RUNX1, RUNX3, TBX21]
GO:0045064	T-helper 2 cell differentiation	0.00193488	[4, 10, 11, 12, 13, 14, 15, 16]	2	13.3333	[BCL6, GATA3]
GO:0042093	T-helper cell differentiation	2.52331e-06	[9, 10, 11, 12, 13, 14, 15]	5	7.57576	[BCL6, GATA3, IRF4, MYB, TBX21]
GO:0072540	T-helper 17 cell lineage commitment	0.00191844	[7, 8, 9, 10, 11, 12, 13, 14, 15, 16, 17]	2	14.2857	[IRF4, TBX21]
GO:0032703	negative regulation of interleukin-2 production	0.00273788	[4, 5, 6, 7, 8]	2	7.40741	[GATA3, TBX21]
GO:0035745	T-helper 2 cell cytokine production	0.00191844	[4, 6, 8, 9]	2	14.2857	[GATA3, TBX21]
GO:1902106	negative regulation of leukocyte differentiation	6.0271e-07	[4, 5, 6, 7, 8, 9, 10]	6	5.76923	[BCL6, CBFB, MYC, RUNX1, RUNX3, TBX21]
GO:0016447	somatic recombination of immunoglobulin gene segments	7.92001e-05	[4, 5, 7, 8, 9, 10]	4	6.66667	[BCL6, TBX21, TCF3, YY1]
GO:0003160	endocardium morphogenesis	0.00067756	[3, 4, 6, 7, 8]	2	33.3333	[NOTCH1, RBPJ]
GO:0072132	mesenchyme morphogenesis	0.00132035	[4, 5, 6, 7]	3	5.17241	[MYC, NOTCH1, RBPJ]
GO:0010614	negative regulation of cardiac muscle hypertrophy	0.00210691	[4, 5, 6, 7, 8]	2	6.89655	[NOTCH1, YY1]
GO:0060251	regulation of glial cell proliferation	0.000458374	[4, 5, 7, 8, 9]	3	9.09091	[MYB, MYC, NOTCH1]
GO:0055021	regulation of cardiac muscle tissue growth	9.29687e-05	[4, 5, 6, 7, 8, 9]	4	6.34921	[NOTCH1, RBPJ, RUNX1, YY1]
GO:0061314	Notch signaling involved in heart development	0.00145387	[5, 6, 7, 8]	2	18.1818	[NOTCH1, RBPJ]
GO:0002320	lymphoid progenitor cell differentiation	0.000157629	[5, 6, 7, 8, 9]	3	13.0435	[GATA3, NOTCH1, SPI1]
GO:0003198	epithelial to mesenchymal transition involved in endocardial cushion formation	0.0022415	[4, 5, 6, 7, 8, 9, 10]	2	10.5263	[NOTCH1, RBPJ]
GO:1901533	negative regulation of hematopoietic progenitor cell differentiation	0.00156856	[4, 5, 6, 7, 8, 9, 10]	2	16.6667	[MYB, NOTCH1]
GO:1903306	negative regulation of regulated secretory pathway	0.00312654	[5, 6, 7, 8, 9]	2	8	[NOTCH1, SPI1]
GO:0003176	aortic valve development	0.000705907	[5, 7, 8, 9]	3	7.5	[GATA3, NOTCH1, RBPJ]
GO:0060842	arterial endothelial cell differentiation	0.00067756	[5, 7, 8, 9]	2	33.3333	[NOTCH1, RBPJ]
GO:0033152	immunoglobulin V(D)J recombination	0.00103943	[5, 6, 8, 9, 10, 11]	2	25	[TCF3, YY1]
GO:0009912	auditory receptor cell fate commitment	0.000531969	[5, 6, 7, 8, 9, 10, 11, 12]	2	40	[NOTCH1, RBPJ]
GO:0003256	regulation of transcription from RNA polymerase II promoter involved in myocardial precursor cell differentiation	0.000891862	[6, 7, 8, 9, 10, 11, 12, 13]	2	28.5714	[NOTCH1, RBPJ]
GO:0051569	regulation of histone H3-K4 methylation	0.00210691	[7, 8, 9, 10, 11, 12]	2	6.89655	[GATA3, MYB]
GO:0051570	regulation of histone H3-K9 methylation	0.00273788	[7, 8, 9, 10, 11, 12]	2	7.40741	[MYB, PAX5]
GO:0061419	positive regulation of transcription from RNA polymerase II promoter in response to hypoxia	0.00067756	[5, 6, 7, 8, 9, 10, 11, 12, 13, 14]	2	33.3333	[NOTCH1, RBPJ]
GO:0043367	CD4-positive, alpha-beta T cell differentiation	3.70115e-11	[7, 8, 9, 10, 11, 12, 13]	8	9.41177	[BCL6, CBFB, GATA3, IRF4, MYB, RUNX1, RUNX3, TBX21]
GO:0043374	CD8-positive, alpha-beta T cell differentiation	5.38645e-05	[7, 8, 9, 10, 11, 12, 13]	3	20	[CBFB, RUNX1, RUNX3]
GO:0045589	regulation of regulatory T cell differentiation	0.000458374	[7, 8, 9, 10, 11, 12, 13]	3	9.09091	[BCL6, CBFB, RUNX1]
GO:0046638	positive regulation of alpha-beta T cell differentiation	3.4332e-05	[7, 8, 9, 10, 11, 12, 13, 14]	4	8.33333	[CBFB, MYB, RUNX1, RUNX3]
GO:0045622	regulation of T-helper cell differentiation	1.51526e-05	[4, 5, 9, 10, 11, 12, 13, 14, 15, 16]	4	10.2564	[BCL6, IRF4, MYB, TBX21]
GO:0043370	regulation of CD4-positive, alpha-beta T cell differentiation	5.33554e-13	[8, 9, 10, 11, 12, 13, 14]	8	15.6863	[BCL6, CBFB, GATA3, IRF4, MYB, RUNX1, RUNX3, TBX21]
GO:0045623	negative regulation of T-helper cell differentiation	0.00240915	[4, 5, 6, 9, 10, 11, 12, 13, 14, 15, 16, 17]	2	11.1111	[BCL6, TBX21]
GO:0043371	negative regulation of CD4-positive, alpha-beta T cell differentiation	8.51333e-09	[8, 9, 10, 11, 12, 13, 14, 15]	5	22.7273	[BCL6, CBFB, RUNX1, RUNX3, TBX21]
GO:0045064	T-helper 2 cell differentiation	0.00193488	[4, 10, 11, 12, 13, 14, 15, 16]	2	13.3333	[BCL6, GATA3]
GO:0042093	T-helper cell differentiation	2.52331e-06	[9, 10, 11, 12, 13, 14, 15]	5	7.57576	[BCL6, GATA3, IRF4, MYB, TBX21]
GO:0072540	T-helper 17 cell lineage commitment	0.00191844	[7, 8, 9, 10, 11, 12, 13, 14, 15, 16, 17]	2	14.2857	[IRF4, TBX21]
GO:0032663	regulation of interleukin-2 production	2.2212e-06	[4, 5, 6, 7]	5	7.8125	[GATA3, IRF4, RUNX1, STAT5B, TBX21]
GO:0045604	regulation of epidermal cell differentiation	0.000101521	[4, 5, 6, 7]	4	6.15385	[CBFB, EZH2, NOTCH1, RUNX1]
GO:0032703	negative regulation of interleukin-2 production	0.00273788	[4, 5, 6, 7, 8]	2	7.40741	[GATA3, TBX21]
GO:0032736	positive regulation of interleukin-13 production	0.00156856	[4, 5, 6, 7, 8]	2	16.6667	[GATA3, IRF4]
GO:0032743	positive regulation of interleukin-2 production	0.0005409	[4, 5, 6, 7, 8]	3	8.33333	[IRF4, RUNX1, STAT5B]
GO:0032753	positive regulation of interleukin-4 production	0.00312654	[4, 5, 6, 7, 8]	2	8	[GATA3, IRF4]
GO:1901532	regulation of hematopoietic progenitor cell differentiation	6.72724e-09	[4, 5, 6, 7, 8, 9]	7	7.29167	[CBFB, GATA3, MYB, NOTCH1, RUNX1, SPI1, TCF3]
GO:0035745	T-helper 2 cell cytokine production	0.00191844	[4, 6, 8, 9]	2	14.2857	[GATA3, TBX21]
GO:1901533	negative regulation of hematopoietic progenitor cell differentiation	0.00156856	[4, 5, 6, 7, 8, 9, 10]	2	16.6667	[MYB, NOTCH1]
GO:1902106	negative regulation of leukocyte differentiation	6.0271e-07	[4, 5, 6, 7, 8, 9, 10]	6	5.76923	[BCL6, CBFB, MYC, RUNX1, RUNX3, TBX21]
GO:0048935	peripheral nervous system neuron development	0.00156856	[5, 6, 7, 8, 9, 10]	2	16.6667	[RUNX1, RUNX3]
GO:1902036	regulation of hematopoietic stem cell differentiation	5.53275e-06	[5, 6, 7, 8, 9, 10]	5	6.41026	[CBFB, GATA3, MYB, RUNX1, TCF3]
GO:0031060	regulation of histone methylation	0.000141255	[6, 7, 8, 9, 10]	4	5.55556	[BRD4, GATA3, MYB, PAX5]
GO:0050855	regulation of B cell receptor signaling pathway	4.06658e-06	[5, 6, 7, 8, 9, 10, 11]	4	14.2857	[CBFB, ELF1, PAX5, RUNX1]
GO:0061647	histone H3-K9 modification	0.00116307	[7, 8, 9]	3	5.55556	[GATA3, MYB, PAX5]
GO:0045058	T cell selection	0.00119133	[2, 6, 7, 8, 9, 10, 11, 12]	3	5.66038	[GATA3, IRF4, TBX21]
GO:0045580	regulation of T cell differentiation	1.41154e-12	[6, 7, 8, 9, 10, 11, 12]	10	6.57895	[BCL6, CBFB, GATA3, IRF4, MYB, RUNX1, RUNX3, STAT5B, TBX21, ZEB1]
GO:0045582	positive regulation of T cell differentiation	5.09736e-09	[6, 7, 8, 9, 10, 11, 12, 13]	7	7.6087	[BCL6, CBFB, GATA3, MYB, RUNX1, RUNX3, STAT5B]
GO:0051569	regulation of histone H3-K4 methylation	0.00210691	[7, 8, 9, 10, 11, 12]	2	6.89655	[GATA3, MYB]
GO:0051570	regulation of histone H3-K9 methylation	0.00273788	[7, 8, 9, 10, 11, 12]	2	7.40741	[MYB, PAX5]
