## Supplementary material for "Specific methylation marks in promoter regions are associated to the pathogenic process of Chronic Chagas disease Cardiomyopathy by modifying transcription factor binding patterns": Supplementary table 13.xlsx

### Sheet: All_enrichment
Supplementary table 13. Cell type proportions in RNA-seq by comparison to cell type signatures.
Cell type	sevCCC1	sevCCC2	sevCCC3	sevCCC4	sevCCC5	sevCCC6	sevCCC7	sevCCC8	CTRL1	CTRL2	CTRL3	CTRL4	CTRL5	CTRL6	pvalue	Corrected pvalue
Cardiomyocytes	14.56	16.66	31.76	22.38	32.71	28.63	43.47	36.95	45.83	49.41	47.59	38.59	35.34	48.52	0.004662	0.011655
Endothelial cells	12.1	33.21	14.59	20.55	25.22	19.76	18.39	25.61	20.19	16.57	13.67	19.17	19.08	15.47	0.282384	0.282384
Fibroblasts	10.92	17.4	25.58	22.1	17.23	11.74	14.94	16.59	10.88	12.87	11.98	10.07	18.31	14.03	0.141858	0.177323
Macrophages	42.81	19.56	11.3	18.78	8.08	21.59	4.79	3.31	0	0	3.95	8.8	2.84	0	0.0114526	0.0190876
Smooth muscle cells	19.62	13.17	16.77	16.19	16.76	18.28	18.4	17.54	23.11	21.15	22.81	23.37	24.43	21.99	0.000666001	0.00333
Plasma cells	0	0	0	0	0	1.64	0	2.52	0	0	0	0	0	0	0.243993	0.313706
T cells CD8	7.93	4.05	10.79	8.38	5.1	7.4	5.62	4.18	0	0	0	0	0	0	0.0015901	0.0106942
T cells CD4 naive	10.09	9.73	15.27	12.94	14.56	9.13	14.69	15.93	0	13.18	0	0	0	2.02	0.01091	0.0245475
T cells CD4 memory resting	8.62	5.65	12.58	8.03	9.17	8.36	10.63	6.56	0	5.68	0	0	0	0	0.00297061	0.0106942
T cells CD4 memory activated	2.55	0	2.77	0	0	1.96	0	0	0	0	0	0	0	0	0.126782	0.175544
T cells follicular helper	5.5	3.1	9.78	4.14	3.48	3.49	3.48	0	0	0.87	0	0	0	0	0.00713185	0.018339
T cells regulatory Tregs	3.38	0	4.8	0.14	0	1.55	0	0	0	0	0	0	0	0	0.0629365	0.101417
T cells gamma delta	3.05	0	0	0	0	0	0	0	0	0	0	0	0	0	0.470486	0.552198
NK cells resting	5.44	2.55	4.07	3.17	1.2	3.07	1.53	0	0	0	0	0	0	0	0.0047109	0.0141327
NK cells activated	7.95	7.57	9.1	8.13	5.12	8.52	8.95	8.13	0	1.98	0	0	0	0	0.001894	0.0106942
Monocytes	5.51	10.81	1.51	4.29	5.12	7.34	1.89	2.22	8.19	1.88	13.39	16.46	11.44	18.16	0.042624	0.0767233
Macrophages M0	2.25	6.88	0	0.96	0.39	0	0	3.84	8.94	0	16.22	5.98	3.74	6.91	0.0676115	0.101417
Macrophages M1	12.47	16.03	3.49	10.86	6.57	18.88	4.77	2.25	7.73	0	11.56	13.23	20.66	3.8	0.949717	0.949717
Macrophages M2	11.18	19.58	8.55	15.05	19.33	9.29	15.13	22.37	33.57	19.82	26.47	20.11	22.65	22.81	0.002664	0.0106942
Dendritic cells resting	6.24	6.52	9.18	11.42	19.77	5.62	16.3	15.64	16.24	13.14	10.53	3	2.4	7.72	0.490842	0.552198
Dendritic cells activated	7.84	7.53	8	9.71	10.18	13.74	6.22	5.28	6.55	4.87	7.86	12.89	20.07	2.52	0.754579	0.798966
Mast cells resting	0	0	0	0	0	0	0	0	1.79	0	0	1.51	1.27	0	0.0388448	0.0767233
others	0	0	0.1	2.77	0	0	10.81	11.07	16.99	38.58	13.97	26.81	17.76	36.05	0.00215687	0.0106942
